# Reporting patterns of adverse drug withdrawal events using individual case safety reports in United States and European databases

**DOI:** 10.64898/2026.06.15.26355690

**Authors:** Zakir Khan, Ann Sinéad Doherty, Caroline McCarthy, Kieran Dalton, Katharina Tabea Jungo, Emily Reeve, Frank Moriarty

## Abstract

**Introduction:** Adverse drug withdrawal events (ADWEs) are a key safety concern with deprescribing but are infrequently reported in trials. Although pharmacovigilance systems have advanced our understanding of medication-related harms, it is unclear how extensively these systems have been used for ADWEs.

**Objectives:** To examine the reporting patterns of ADWEs for all drugs recorded in United States and European pharmacovigilance databases between 2004 and 2023.

**Methods:** A retrospective study was conducted using two pharmacovigilance databases, the publicly available FDA-FAERS dataset and EMA-EV Level 2A (individual-level) dataset. ADWE cases were identified using relevant MedDRA preferred terms. Data on patient characteristics, reporter type, drugs, indication, ADWE outcomes, dechallenge/rechallenge, seriousness criteria, time to onset, duration, and causality were summarised.

**Results:** A total of 158,505 ADWE reports were analysed (FDA-FAERS: 145,514; EMA-EV: 12,987), with mean ages of 46.1±17.8 (FDA; 55.3% female) and 45.5±21.9 years (EMA; 57.1% female). The frequently reported drug classes were opioids (FDA: oxycodone, 29.8%; EMA: buprenorphine, 19%), antidepressants (FDA: duloxetine, 32%; EMA: venlafaxine, 25.9%) and gabapentinoids (FDA: pregabalin, 6.7%; EMA: pregabalin, 6.0%). The most common adverse outcomes were other serious medical conditions (FDA=63.9%; EMA=46.0%), hospitalisation (FDA=15.9%; EMA=28.3%), and disability (FDA=13.3%; EMA=6.2%) and these outcomes varied significantly based on sex and age group (*p*<0.05).

**Conclusions:** This study provides novel evidence of reporting patterns and characteristics of ADWEs across drugs in pharmacovigilance data. These findings emphasise that adverse drug reaction reporting systems need to accommodate ADWEs (i.e., clarity on terminologies, dechallenge/rechallenge, causality assessment) to effectively capture ADWE-related data to support evidence-based deprescribing practices for better patient safety.
