## Supplementary material for "Reporting patterns of adverse drug withdrawal events using individual case safety reports in United States and European databases": Top 300 PTs in FDA-FAERS database

### Sheet: Sheet1
Top 300 PTs in FDA-FAERS database		Total ADWEs reports = 146,232
Preferred terms	Frequency	Percentage
drug withdrawal syndrome	97294	0.66534
drug dependence	50491	0.34528
withdrawal syndrome	45130	0.308619
pain	43102	0.294751
emotional distress	32779	0.224158
overdose	22036	0.150692
anxiety	17800	0.121724
nausea	17689	0.120965
insomnia	15526	0.106174
dizziness	14782	0.101086
headache	13575	0.0928319
depression	12109	0.0828068
hyperhidrosis	11815	0.0807963
suicidal ideation	11527	0.0788268
paraesthesia	11518	0.0787652
fatigue	11025	0.0753939
tremor	9856	0.0673997
vomiting	9606	0.0656901
drug ineffective	9104	0.0622572
feeling abnormal	9102	0.0622436
agitation	8870	0.060657
diarrhoea	8595	0.0587765
irritability	8022	0.054858
malaise	7867	0.0537981
confusional state	7156	0.0489359
dependence	5755	0.0393553
vertigo	5557	0.0380013
nightmare	5109	0.0349376
sleep disorder	5005	0.0342264
asthenia	4911	0.0335836
disturbance in attention	4677	0.0319834
mood swings	4165	0.0284821
memory impairment	4101	0.0280445
aggression	3988	0.0272717
somnolence	3979	0.0272102
muscle spasms	3876	0.0265058
off label use	3867	0.0264443
drug abuse	3838	0.026246
weight decreased	3815	0.0260887
dyspnoea	3731	0.0255143
crying	3710	0.0253706
weight increased	3647	0.0249398
pruritus	3548	0.0242628
decreased appetite	3518	0.0240577
panic attack	3468	0.0237157
lethargy	3427	0.0234354
tinnitus	3296	0.0225395
condition aggravated	3257	0.0222728
chills	3199	0.0218762
anger	3147	0.0215206
nervousness	3012	0.0205974
drug dose omission	2999	0.0205085
affect lability	2976	0.0203512
constipation	2967	0.0202897
arthralgia	2893	0.0197836
palpitations	2829	0.019346
pain in extremity	2812	0.0192297
restlessness	2794	0.0191066
intentional product misuse	2719	0.0185937
hypoaesthesia	2692	0.0184091
mental disorder	2683	0.0183476
fall	2647	0.0181014
death	2635	0.0180193
back pain	2596	0.0177526
dysphoria	2591	0.0177184
amnesia	2590	0.0177116
suicide attempt	2580	0.0176432
pyrexia	2551	0.0174449
hallucination	2526	0.0172739
vision blurred	2508	0.0171508
sensory disturbance	2460	0.0168226
influenza like illness	2455	0.0167884
gait disturbance	2434	0.0166448
depressed mood	2384	0.0163029
migraine	2376	0.0162482
abdominal pain upper	2364	0.0161661
seizure	2357	0.0161182
hypertension	2277	0.0155711
unevaluable event	2231	0.0152566
abdominal pain	2184	0.0149352
myalgia	2154	0.01473
loss of consciousness	1984	0.0135675
chest pain	1938	0.0132529
drug withdrawal convulsions	1874	0.0128153
blood pressure increased	1847	0.0126306
balance disorder	1809	0.0123708
abnormal behaviour	1726	0.0118032
abdominal discomfort	1701	0.0116322
hot flush	1691	0.0115638
drug interaction	1690	0.011557
convulsion	1684	0.0115159
heart rate increased	1684	0.0115159
emotional disorder	1676	0.0114612
tachycardia	1666	0.0113929
paranoia	1657	0.0113313
product quality issue	1629	0.0111398
dyskinesia	1602	0.0109552
visual impairment	1538	0.0105175
disorientation	1520	0.0103944
abnormal dreams	1514	0.0103534
stress	1437	0.00982685
thinking abnormal	1391	0.00951228
muscle twitching	1388	0.00949177
fear	1377	0.00941654
drug effect decreased	1375	0.00940287
intentional product use issue	1315	0.00899256
psychotic disorder	1312	0.00897204
illness	1308	0.00894469
delirium	1298	0.00887631
dry mouth	1295	0.00885579
mental impairment	1285	0.00878741
rash	1282	0.00876689
impaired work ability	1278	0.00873954
product substitution issue	1277	0.0087327
cognitive disorder	1248	0.00853438
wrong technique in drug usage process	1246	0.00852071
influenza	1246	0.00852071
speech disorder	1240	0.00847968
restless legs syndrome	1225	0.0083771
drug tolerance	1217	0.00832239
night sweats	1205	0.00824033
muscle spasticity	1199	0.0081993
musculoskeletal stiffness	1194	0.00816511
cold sweat	1186	0.0081104
mania	1169	0.00799415
road traffic accident	1161	0.00793944
wrong technique in product usage process	1158	0.00791892
mood altered	1153	0.00788473
dehydration	1145	0.00783002
burning sensation	1138	0.00778215
general physical health deterioration	1135	0.00776164
treatment noncompliance	1132	0.00774112
euphoric mood	1102	0.00753597
feeling cold	1092	0.00746759
cough	1036	0.00708463
dyspepsia	1030	0.0070436
toxicity to various agents	1026	0.00701625
activities of daily living impaired	1024	0.00700257
substance abuse	1023	0.00699573
product use issue	1017	0.0069547
disability	1015	0.00694103
self esteem decreased	1007	0.00688632
muscular weakness	990	0.00677006
pneumonia	982	0.00671536
injury	974	0.00666065
intentional drug misuse	951	0.00650336
feeling jittery	948	0.00648285
steroid withdrawal syndrome	937	0.00640763
alopecia	932	0.00637343
discomfort	932	0.00637343
hypotension	925	0.00632556
product adhesion issue	912	0.00623667
oedema peripheral	912	0.00623667
hypersomnia	909	0.00621615
apathy	906	0.00619563
cardiac disorder	905	0.0061888
intentional overdose	900	0.0061546
neck pain	886	0.00605887
loss of personal independence in daily activities	882	0.00603151
tearfulness	881	0.00602467
syncope	877	0.00599732
inadequate analgesia	874	0.0059768
product use in unapproved indication	868	0.00593577
feeling of body temperature change	863	0.00590158
feeling hot	854	0.00584004
erythema	851	0.00581952
urinary tract infection	847	0.00579217
completed suicide	835	0.0057101
inappropriate schedule of drug administration	832	0.00568959
chest discomfort	822	0.0056212
contusion	821	0.00561437
rhinorrhoea	821	0.00561437
maternal exposure during pregnancy	817	0.00558701
formication	808	0.00552547
product dose omission issue	802	0.00548444
gastrointestinal disorder	801	0.0054776
foetal exposure during pregnancy	799	0.00546392
nasopharyngitis	797	0.00545024
ill-defined disorder	796	0.00544341
drug abuser	789	0.00539554
obsessive-compulsive disorder	789	0.00539554
incorrect dose administered	784	0.00536134
hypomania	777	0.00531347
dysarthria	775	0.0052998
hallucination, auditory	774	0.00529296
abdominal distension	773	0.00528612
neuralgia	765	0.00523141
intentional self-injury	760	0.00519722
impaired driving ability	745	0.00509464
psychomotor hyperactivity	740	0.00506045
medication error	735	0.00502626
hypertonia	734	0.00501942
hospitalisation	731	0.00499891
hypersensitivity	724	0.00495104
personality change	712	0.00486898
mental status changes	707	0.00483478
nervous system disorder	697	0.0047664
hallucination, visual	689	0.00471169
post-traumatic stress disorder	689	0.00471169
eye pain	684	0.0046775
sedation	682	0.00466382
serotonin syndrome	682	0.00466382
myocardial infarction	682	0.00466382
dysphagia	680	0.00465014
eating disorder	672	0.00459544
libido decreased	670	0.00458176
underdose	665	0.00454757
gastrooesophageal reflux disease	662	0.00452705
muscle tightness	653	0.00446551
adverse event	652	0.00445867
drug use disorder	651	0.00445183
panic reaction	634	0.00433558
photophobia	629	0.00430138
aphasia	626	0.00428087
product dose omission	625	0.00427403
sexual dysfunction	625	0.00427403
cerebrovascular accident	611	0.00417829
neuropathy peripheral	608	0.00415778
erectile dysfunction	608	0.00415778
delusion	607	0.00415094
poor quality sleep	597	0.00408255
feeling of despair	596	0.00407572
urticaria	596	0.00407572
exposure during pregnancy	596	0.00407572
therapeutic response decreased	594	0.00406204
urinary retention	593	0.0040552
bedridden	589	0.00402785
anaemia	579	0.00395946
akathisia	579	0.00395946
muscle rigidity	577	0.00394578
loss of libido	575	0.00393211
anorexia	575	0.00393211
fibromyalgia	571	0.00390475
depressed level of consciousness	570	0.00389792
adverse drug reaction	569	0.00389108
dissociation	546	0.00373379
drug exposure during pregnancy	545	0.00372695
therapy cessation	541	0.0036996
coma	539	0.00368592
bone pain	535	0.00365857
inappropriate schedule of product administration	534	0.00365173
dysgeusia	531	0.00363122
mobility decreased	525	0.00359019
infection	524	0.00358335
dysstasia	519	0.00354915
movement disorder	519	0.00354915
sinusitis	517	0.00353548
hyperacusis	512	0.00350129
dystonia	509	0.00348077
skin exfoliation	507	0.00346709
tooth loss	506	0.00346025
drug hypersensitivity	504	0.00344658
social avoidant behaviour	504	0.00344658
coordination abnormal	503	0.00343974
derealisation	500	0.00341922
neuroleptic malignant syndrome	499	0.00341239
peripheral swelling	498	0.00340555
musculoskeletal pain	498	0.00340555
therapeutic response unexpected	497	0.00339871
arthritis	495	0.00338503
device failure	494	0.00337819
dysuria	492	0.00336452
bipolar disorder	486	0.00332349
blood glucose increased	484	0.00330981
prescribed overdose	481	0.00328929
major depression	478	0.00326878
psychiatric symptom	477	0.00326194
drug intolerance	476	0.0032551
anhedonia	475	0.00324826
diabetes mellitus	475	0.00324826
intentional underdose	473	0.00323459
pharmaceutical product complaint	473	0.00323459
bronchitis	469	0.00320723
head discomfort	469	0.00320723
mydriasis	468	0.00320039
swelling face	467	0.00319356
urinary incontinence	467	0.00319356
tension	464	0.00317304
swelling	463	0.0031662
drug withdrawal syndrome neonatal	449	0.00307046
hyperaesthesia	447	0.00305679
homicidal ideation	446	0.00304995
flushing	446	0.00304995
quality of life decreased	446	0.00304995
drug withdrawal headache	443	0.00302943
pollakiuria	437	0.0029884
skin burning sensation	434	0.00296789
joint swelling	434	0.00296789
catatonia	432	0.00295421
asthma	431	0.00294737
retching	423	0.00289266
affective disorder	420	0.00287215
increased appetite	420	0.00287215
blood cholesterol increased	419	0.00286531
sleep apnoea syndrome	417	0.00285163
self-injurious ideation	412	0.00281744
dry skin	408	0.00279009
pallor	406	0.00277641
abasia	405	0.00276957
skin discolouration	404	0.00276273
Total		146232
