## Supplementary material for "Reporting patterns of adverse drug withdrawal events using individual case safety reports in United States and European databases": Top 300 PTs in EMA-EV database

### Sheet: Sheet1
Top 300 PTs in EMA-EV database		Total ADWEs reports = 13,218
Preferred terms	Frequency	Percentage
withdrawal syndrome	8852	0.669693
drug withdrawal syndrome	3754	0.284007
drug dependence	1795	0.1358
anxiety	1406	0.10637
nausea	1209	0.0914662
dizziness	1117	0.084506
insomnia	1098	0.0830685
hyperhidrosis	1049	0.0793615
tremor	953	0.0720987
headache	891	0.0674081
fatigue	805	0.0609018
drug abuse	760	0.0574974
depression	697	0.0527311
drug ineffective	690	0.0522015
suicidal ideation	609	0.0460735
intentional product misuse	600	0.0453926
restlessness	570	0.043123
agitation	564	0.0426691
malaise	548	0.0414586
diarrhoea	547	0.041383
vomiting	540	0.0408534
pain	518	0.039189
sleep disorder	449	0.0339688
feeling abnormal	439	0.0332123
confusional state	435	0.0329097
pruritus	388	0.0293539
paraesthesia	376	0.0284461
somnolence	369	0.0279165
electric shock sensation	367	0.0277652
irritability	356	0.026933
decreased appetite	348	0.0263277
palpitations	347	0.0262521
aggression	346	0.0261764
depressed mood	344	0.0260251
off label use	335	0.0253442
disturbance in attention	332	0.0251173
muscle spasms	331	0.0250416
overdose	301	0.022772
chills	293	0.0221667
weight increased	289	0.0218641
panic attack	280	0.0211832
asthenia	276	0.0208806
myalgia	274	0.0207293
dyspnoea	268	0.0202754
hallucination	258	0.0195188
seizure	247	0.0186866
nervousness	241	0.0182327
tinnitus	240	0.0181571
dependence	238	0.0180057
memory impairment	237	0.0179301
abdominal pain	234	0.0177031
nightmare	227	0.0171736
tachycardia	225	0.0170222
drug interaction	225	0.0170222
vertigo	222	0.0167953
drug withdrawal convulsions	215	0.0162657
constipation	214	0.01619
arthralgia	205	0.0155092
condition aggravated	204	0.0154335
visual impairment	201	0.0152065
weight decreased	200	0.0151309
crying	182	0.0137691
hypertension	177	0.0133908
abdominal pain upper	177	0.0133908
vision blurred	175	0.0132395
drug withdrawal headache	171	0.0129369
product availability issue	169	0.0127856
steroid withdrawal syndrome	168	0.0127099
influenza like illness	161	0.0121804
wrong technique in product usage process	161	0.0121804
pain in extremity	155	0.0117264
pyrexia	155	0.0117264
muscle twitching	154	0.0116508
dry mouth	150	0.0113482
hypoaesthesia	150	0.0113482
balance disorder	148	0.0111969
intentional product use issue	148	0.0111969
mood swings	147	0.0111212
gait disturbance	147	0.0111212
product use in unapproved indication	147	0.0111212
apathy	146	0.0110455
amnesia	144	0.0108942
intentional overdose	144	0.0108942
suicide attempt	138	0.0104403
product substitution issue	136	0.010289
anger	135	0.0102133
blood pressure increased	134	0.0101377
hot flush	133	0.010062
loss of consciousness	132	0.00998638
feeling cold	130	0.00983507
dyskinesia	128	0.00968376
disorientation	128	0.00968376
euphoric mood	122	0.00922984
heart rate increased	121	0.00915418
psychotic disorder	119	0.00900287
mental disorder	118	0.00892722
product use issue	117	0.00885157
fall	116	0.00877591
alopecia	115	0.00870026
restless legs syndrome	114	0.0086246
erythema	113	0.00854895
abdominal discomfort	112	0.00847329
delirium	111	0.00839764
back pain	111	0.00839764
migraine	109	0.00824633
night sweats	108	0.00817068
muscular weakness	107	0.00809502
fear	106	0.00801937
speech disorder	103	0.0077924
chest pain	101	0.0076411
rash	100	0.00756544
psychomotor hyperactivity	100	0.00756544
mood altered	99	0.00748979
abnormal dreams	99	0.00748979
head discomfort	98	0.00741413
musculoskeletal stiffness	97	0.00733848
syncope	96	0.00726282
incorrect product administration duration	96	0.00726282
cognitive disorder	95	0.00718717
product dose omission issue	94	0.00711151
hypotension	90	0.0068089
foetal exposure during pregnancy	90	0.0068089
toxicity to various agents	87	0.00658193
epilepsy	85	0.00643062
abnormal behaviour	85	0.00643062
therapeutic product effect decreased	83	0.00627932
paranoia	82	0.00620366
lethargy	82	0.00620366
affect lability	82	0.00620366
generalised tonic-clonic seizure	81	0.00612801
dyspepsia	80	0.00605235
mania	79	0.0059767
feeling hot	79	0.0059767
emotional disorder	78	0.00590104
hallucination, visual	78	0.00590104
tearfulness	77	0.00582539
derealisation	77	0.00582539
cold sweat	76	0.00574974
chest discomfort	75	0.00567408
product adhesion issue	75	0.00567408
loss of personal independence in daily activities	75	0.00567408
stress	74	0.00559843
photophobia	74	0.00559843
discomfort	74	0.00559843
akathisia	73	0.00552277
loss of libido	72	0.00544712
gastrointestinal disorder	71	0.00537146
erectile dysfunction	69	0.00522015
drug tolerance	68	0.0051445
general physical health deterioration	67	0.00506885
drug use disorder	67	0.00506885
delusion	67	0.00506885
inappropriate schedule of product administration	66	0.00499319
hyperacusis	66	0.00499319
medication error	66	0.00499319
therapeutic response unexpected	65	0.00491754
product quality issue	65	0.00491754
skin burning sensation	65	0.00491754
hypertonia	65	0.00491754
treatment noncompliance	64	0.00484188
illness	64	0.00484188
burning sensation	64	0.00484188
therapeutic product effect incomplete	64	0.00484188
thinking abnormal	64	0.00484188
neuralgia	64	0.00484188
sexual dysfunction	62	0.00469057
product prescribing error	62	0.00469057
abdominal distension	61	0.00461492
poor quality sleep	61	0.00461492
dysphagia	61	0.00461492
mental impairment	60	0.00453926
exposure during pregnancy	60	0.00453926
skin exfoliation	59	0.00446361
hallucination, auditory	58	0.00438796
panic reaction	58	0.00438796
depersonalisation/derealisation disorder	58	0.00438796
alcohol abuse	58	0.00438796
libido decreased	58	0.00438796
sedation	58	0.00438796
tension	57	0.0043123
hypersomnia	57	0.0043123
formication	56	0.00423665
aphasia	56	0.00423665
arrhythmia	55	0.00416099
personality change	55	0.00416099
emotional distress	55	0.00416099
incorrect dose administered	54	0.00408534
cough	54	0.00408534
depressed level of consciousness	53	0.00400968
peripheral swelling	52	0.00393403
drug abuser	52	0.00393403
behaviour disorder	51	0.00385837
product supply issue	51	0.00385837
product complaint	51	0.00385837
eczema	50	0.00378272
brain fog	50	0.00378272
dry skin	50	0.00378272
sensory disturbance	50	0.00378272
oedema peripheral	49	0.00370707
hypersensitivity	49	0.00370707
contraindicated product administered	49	0.00370707
rhinorrhoea	48	0.00363141
muscle spasticity	48	0.00363141
feeling of body temperature change	48	0.00363141
impaired work ability	47	0.00355576
maternal exposure during pregnancy	47	0.00355576
dysarthria	46	0.0034801
eye pain	45	0.00340445
muscle tightness	45	0.00340445
hypotonia	45	0.00340445
feeling drunk	45	0.00340445
neck pain	44	0.00332879
neuroleptic malignant syndrome	44	0.00332879
increased appetite	44	0.00332879
therapy cessation	44	0.00332879
oedema	44	0.00332879
dysphoria	43	0.00325314
urticaria	43	0.00325314
product administration error	43	0.00325314
substance abuse	43	0.00325314
altered state of consciousness	42	0.00317749
emotional poverty	42	0.00317749
myoclonus	42	0.00317749
acne	42	0.00317749
underdose	42	0.00317749
rebound effect	42	0.00317749
coordination abnormal	41	0.00310183
hyperaesthesia	41	0.00310183
muscle rigidity	41	0.00310183
abnormal weight gain	40	0.00302618
pollakiuria	40	0.00302618
therapy interrupted	40	0.00302618
dystonia	40	0.00302618
blood creatine phosphokinase increased	40	0.00302618
movement disorder	40	0.00302618
drug intolerance	40	0.00302618
initial insomnia	39	0.00295052
diplopia	39	0.00295052
coma	39	0.00295052
prescribed overdose	39	0.00295052
middle insomnia	38	0.00287487
urinary retention	38	0.00287487
anhedonia	37	0.00279921
pneumonia	37	0.00279921
limb discomfort	37	0.00279921
withdrawal hypertension	37	0.00279921
peripheral coldness	37	0.00279921
panic disorder	36	0.00272356
eating disorder	36	0.00272356
dissociation	35	0.0026479
anaemia	35	0.0026479
mydriasis	35	0.0026479
psychiatric symptom	35	0.0026479
taste disorder	35	0.0026479
electrocardiogram qt prolonged	35	0.0026479
hypoglycaemia	35	0.0026479
dry eye	34	0.00257225
dehydration	34	0.00257225
social avoidant behaviour	34	0.00257225
swelling face	34	0.00257225
affective disorder	34	0.00257225
obsessive-compulsive disorder	34	0.00257225
flushing	34	0.00257225
serotonin syndrome	33	0.0024966
rhabdomyolysis	33	0.0024966
hypokalaemia	33	0.0024966
photosensitivity reaction	33	0.0024966
urinary tract infection	32	0.00242094
respiratory distress	32	0.00242094
dysuria	32	0.00242094
acute kidney injury	31	0.00234529
abnormal loss of weight	31	0.00234529
bruxism	31	0.00234529
tardive dyskinesia	31	0.00234529
self-injurious ideation	31	0.00234529
hyperthermia	31	0.00234529
unevaluable event	30	0.00226963
heart rate irregular	30	0.00226963
cardiovascular disorder	30	0.00226963
influenza	30	0.00226963
bone pain	29	0.00219398
cardiac disorder	29	0.00219398
amenorrhoea	29	0.00219398
nasal congestion	29	0.00219398
dysgeusia	29	0.00219398
salivary hypersecretion	29	0.00219398
bradycardia	29	0.00219398
depression suicidal	29	0.00219398
flatulence	29	0.00219398
angina pectoris	29	0.00219398
sneezing	29	0.00219398
hypomania	29	0.00219398
therapeutic response decreased	29	0.00219398
feeling jittery	28	0.00211832
drug diversion	28	0.00211832
adverse drug reaction	28	0.00211832
body temperature increased	28	0.00211832
adverse event	28	0.00211832
negative thoughts	28	0.00211832
urinary incontinence	27	0.00204267
		13218
